# Comparative evaluation of imputation and batch-effect correction for proteomics/peptidomics differential-expression analysis

**DOI:** 10.1101/2025.08.14.25333694

**Authors:** Charis Gonidaki, Agnieszka Latosinska, Antonia Vlahou, Rafael Stroggilos, Harald Mischak

**Author notes:** **Corresponding authors:** Harald Mischak, Mosaiques Diagnostics GmbH, Rotenburger Str. 20, D-30659 Hannover, Germany; Charis Gonidaki, Department of Biotechnology, Biomedical Research Foundation of the Academy of Athens (BRFAA), 4 Soranou Efessiou Str., Athens 11527, Greece.

## Abstract

Mass spectrometry (MS)-based proteomics offers powerful opportunities for biomarker discovery; nevertheless, it is associated with technical challenges, some of them being missing values and batch effects. Both can obscure biological signal and bias results. Although imputation and batch-correction methods are well established in transcriptomics, their impact, particularly on large-scale, real-world clinical proteomics datasets, remains unclear. In this study, we systematically compared the impact of two popular imputation methods (½ LOD replacement and KNN) in combination with three batch-effect correction approaches (ComBat, ComBat with disease covariate, and MNN) on differential expression analysis in a CE-MS urine peptidomics dataset of 1,050 samples across 13 batches collected for early detection of chronic kidney disease (CKD), separated into discovery (n = 525) and validation (n = 525) sets. Our results show that the choice of imputation method (between ½ LOD and KNN) had minimal impact on the final list of differentially expressed peptides (DEPs). In contrast, batch-effect correction had a much stronger influence on the results. ComBat without covariate adjustment removed most DEPs, suggesting loss of true biological signal. Along these lines, incorporating disease status into the model preserved most of this information. MNN yielded a moderate to low number of validated DEPs overall, especially when paired with KNN imputation. These findings show that imputation and batch correction are not entirely independent processes and that they can influence downstream results. Overall, preprocessing choices should be chosen based on the characteristics of each dataset and especially considering batch severity and biological covariates.

**Statement of significance of the study:** Finding reliable biomarkers in clinical proteomics first requires addressing the technical noise that can hide true biological signals. In this work, we investigate how different imputation and batch correction methods influence the list of peptides that emerge as differentially expressed. Instead of relying on simulations or small datasets, we examine a large, real-world urine-peptidomics cohort of more than 1,000 samples screened for early-stage chronic kidney disease. The results show that no preprocessing pipeline is universally optimal and that the best choice depends on the characteristics of the dataset. This study offers practical guidance for improving reproducibility in urine-based peptide studies and supports more confident identification of disease-associated molecular signatures.
