## Supplementary Table S1 for "Comparative evaluation of imputation and batch-effect correction for proteomics/peptidomics differential-expression analysis"

### Sheet: Φύλλο1
Overview of sample composition and data quality across the 13 studies.
Study / Batch	Total number of samples	Number of CKD samples	Number of Healthy samples	Male:Female Ratio	Mean Age	Mean GFR	Mean number of Peptides per Sample	Percentage (%) of missing Values
Benfotiamin	63	63	0	2 days, 11:04:00	65.2	57	2201.3	32.5
CKD_Bio	47	46	1	1 day, 8:15:00	49.6	38.2	2076.3	36.3
DIRECT	332	7	325	192:140	57.2	101.2	2369.9	27.3
EPOGH	33	0	33	19:14:00	46.1	101.4	2596.5	20.4
EU_Priority	224	83	141	128:96	67.2	79.4	2556.8	21.6
FSGS_Aachen	23	23	0	12:11:00	46.7	36	1879.9	42.4
GenexTyp1	23	23	0	18:05:00	51.6	43.4	1873.4	42.6
Homage_Pro	74	41	33	2 days, 3:23:00	69.6	69.9	2629.5	19.4
Marlina	118	103	15	2 days, 20:50:00	61.9	52.4	2240.9	31.3
PROTON	48	34	14	1 day, 7:17:00	62.7	57	2582.6	20.8
Predictions_Graz	19	19	0	14:05:00	60.8	36.2	1718.4	47.3
Predictions_HIB	25	22	3	16:09:00	66.9	54.1	1679.8	48.5
Rupprecht	21	21	0	13:08:00	59.1	37.4	2061.1	36.8
