## Supplementary Table S2 for "Comparative evaluation of imputation and batch-effect correction for proteomics/peptidomics differential-expression analysis"

### Sheet: Sheet1
Sample_ID	Study	Phase	Status
S0382	Predictions_HIB	validation	control
S0536	Predictions_HIB	discovery	control
S0541	Predictions_HIB	validation	control
S0303	DIRECT	validation	control
S0636	DIRECT	discovery	control
S0307	DIRECT	validation	control
S0308	DIRECT	discovery	control
S0309	DIRECT	discovery	control
S0310	DIRECT	discovery	control
S0312	DIRECT	validation	control
S0314	DIRECT	discovery	control
S0313	DIRECT	validation	control
S0316	DIRECT	discovery	control
S0317	DIRECT	validation	control
S0318	DIRECT	validation	control
S0320	DIRECT	validation	control
S0321	DIRECT	discovery	control
S0323	DIRECT	discovery	control
S0325	DIRECT	discovery	control
S0326	DIRECT	discovery	control
S0603	DIRECT	validation	control
S0600	DIRECT	validation	control
S0327	DIRECT	discovery	control
S0601	DIRECT	discovery	control
S0329	DIRECT	discovery	control
S0328	DIRECT	discovery	control
S0330	DIRECT	discovery	control
S0332	DIRECT	discovery	control
S0602	DIRECT	validation	control
S0334	DIRECT	discovery	control
S0336	DIRECT	discovery	control
S0337	DIRECT	validation	control
S0925	DIRECT	discovery	control
S0926	DIRECT	validation	control
S0339	DIRECT	discovery	control
S0340	DIRECT	validation	control
S0341	DIRECT	validation	control
S0927	DIRECT	validation	control
S0342	DIRECT	validation	control
S0982	DIRECT	discovery	control
S0344	DIRECT	discovery	control
S0345	DIRECT	validation	control
S0983	DIRECT	validation	control
S0346	DIRECT	discovery	control
S0347	DIRECT	discovery	control
S0349	DIRECT	discovery	control
S0351	DIRECT	discovery	control
S0984	DIRECT	discovery	control
S0352	DIRECT	validation	control
S0354	DIRECT	validation	control
S0355	DIRECT	discovery	control
S0985	DIRECT	discovery	control
S0357	DIRECT	validation	control
S0358	DIRECT	discovery	control
S0359	DIRECT	discovery	control
S0360	DIRECT	validation	control
S0361	DIRECT	validation	control
S0362	DIRECT	validation	control
S0363	DIRECT	validation	control
S0364	DIRECT	validation	control
S0365	DIRECT	validation	control
S0366	DIRECT	discovery	control
S0369	DIRECT	validation	control
S0370	DIRECT	discovery	control
S0373	DIRECT	discovery	control
S0375	DIRECT	validation	control
S0987	DIRECT	validation	control
S0604	DIRECT	validation	control
S0376	DIRECT	validation	control
S0377	DIRECT	discovery	control
S0986	DIRECT	validation	control
S0378	DIRECT	discovery	control
S0379	DIRECT	discovery	control
S0380	DIRECT	discovery	control
S0381	DIRECT	validation	control
S0988	DIRECT	validation	control
S0383	DIRECT	validation	control
S0385	DIRECT	discovery	control
S0387	DIRECT	discovery	control
S0391	DIRECT	discovery	control
S0392	DIRECT	discovery	control
S0396	DIRECT	validation	control
S0398	DIRECT	discovery	control
S0928	DIRECT	validation	control
S0605	DIRECT	validation	control
S0400	DIRECT	validation	control
S0401	DIRECT	discovery	control
S0402	DIRECT	validation	control
S0403	DIRECT	discovery	control
S0607	DIRECT	discovery	control
S0406	DIRECT	discovery	control
S0407	DIRECT	discovery	control
S0408	DIRECT	validation	control
S0411	DIRECT	discovery	control
S0412	DIRECT	discovery	control
S0413	DIRECT	validation	control
S0414	DIRECT	discovery	control
S0415	DIRECT	validation	control
S0991	DIRECT	validation	control
S0418	DIRECT	discovery	control
S0420	DIRECT	discovery	control
S0422	DIRECT	discovery	control
S0423	DIRECT	validation	control
S0426	DIRECT	validation	control
S0427	DIRECT	validation	control
S0431	DIRECT	validation	control
S0432	DIRECT	discovery	control
S0433	DIRECT	discovery	control
S0990	DIRECT	discovery	control
S0434	DIRECT	discovery	control
S0435	DIRECT	discovery	control
S0436	DIRECT	validation	control
S0608	DIRECT	validation	control
S0437	DIRECT	validation	control
S0439	DIRECT	validation	control
S0438	DIRECT	discovery	control
S0440	DIRECT	validation	control
S0441	DIRECT	discovery	control
S0442	DIRECT	validation	control
S0443	DIRECT	discovery	control
S0444	DIRECT	validation	control
S0445	DIRECT	validation	control
S0446	DIRECT	validation	control
S0992	DIRECT	discovery	control
S0994	DIRECT	validation	control
S0447	DIRECT	validation	control
S0448	DIRECT	validation	control
S0450	DIRECT	validation	control
S0449	DIRECT	discovery	control
S0452	DIRECT	discovery	control
S0451	DIRECT	discovery	control
S0453	DIRECT	validation	control
S0993	DIRECT	discovery	control
S0995	DIRECT	validation	control
S0455	DIRECT	validation	control
S0454	DIRECT	discovery	control
S0456	DIRECT	validation	control
S0457	DIRECT	discovery	control
S0459	DIRECT	validation	control
S0458	DIRECT	discovery	control
S0610	DIRECT	discovery	control
S0996	DIRECT	discovery	control
S0462	DIRECT	discovery	control
S0461	DIRECT	validation	control
S0463	DIRECT	validation	control
S0464	DIRECT	discovery	control
S0609	DIRECT	validation	control
S0465	DIRECT	validation	control
S0466	DIRECT	discovery	control
S0467	DIRECT	validation	control
S0997	DIRECT	validation	control
S0468	DIRECT	validation	control
S0998	DIRECT	validation	control
S0469	DIRECT	discovery	control
S0999	DIRECT	validation	control
S0611	DIRECT	validation	control
S1000	DIRECT	discovery	control
S0470	DIRECT	validation	control
S0935	DIRECT	discovery	control
S0473	DIRECT	validation	control
S0475	DIRECT	discovery	control
S0477	DIRECT	discovery	control
S0612	DIRECT	discovery	control
S0480	DIRECT	discovery	control
S0483	DIRECT	validation	control
S0485	DIRECT	validation	control
S0488	DIRECT	discovery	control
S0491	DIRECT	validation	control
S0493	DIRECT	validation	control
S0494	DIRECT	validation	control
S0498	DIRECT	discovery	control
S0499	DIRECT	validation	control
S0500	DIRECT	discovery	control
S0501	DIRECT	discovery	control
S0504	DIRECT	validation	control
S0930	DIRECT	validation	control
S0924	DIRECT	validation	control
S0514	DIRECT	validation	control
S0519	DIRECT	discovery	control
S0929	DIRECT	discovery	control
S0931	DIRECT	validation	control
S1001	DIRECT	validation	control
S0530	DIRECT	discovery	control
S0613	DIRECT	validation	control
S0533	DIRECT	validation	control
S0537	DIRECT	discovery	control
S1003	DIRECT	discovery	control
S0645	DIRECT	discovery	control
S0542	DIRECT	validation	control
S0543	DIRECT	validation	control
S0544	DIRECT	validation	control
S0546	DIRECT	discovery	control
S0547	DIRECT	validation	control
S0548	DIRECT	validation	control
S0550	DIRECT	validation	control
S0549	DIRECT	validation	control
S0551	DIRECT	discovery	control
S1002	DIRECT	validation	control
S0552	DIRECT	discovery	control
S0553	DIRECT	validation	control
S1004	DIRECT	validation	control
S0554	DIRECT	discovery	control
S0555	DIRECT	validation	control
S0556	DIRECT	discovery	control
S0558	DIRECT	validation	control
S0557	DIRECT	discovery	control
S0559	DIRECT	discovery	control
S0560	DIRECT	validation	control
S0614	DIRECT	discovery	control
S1005	DIRECT	validation	control
S1006	DIRECT	validation	control
S0561	DIRECT	discovery	control
S0562	DIRECT	discovery	control
S0563	DIRECT	validation	control
S0564	DIRECT	discovery	control
S0565	DIRECT	discovery	control
S0616	DIRECT	discovery	control
S0566	DIRECT	validation	control
S0567	DIRECT	discovery	control
S0569	DIRECT	validation	control
S0570	DIRECT	validation	control
S0571	DIRECT	validation	control
S0572	DIRECT	validation	control
S0573	DIRECT	discovery	control
S0574	DIRECT	discovery	control
S0932	DIRECT	validation	control
S0575	DIRECT	discovery	control
S1008	DIRECT	discovery	control
S0576	DIRECT	validation	control
S0577	DIRECT	validation	control
S0578	DIRECT	validation	control
S0579	DIRECT	discovery	control
S1009	DIRECT	validation	control
S0580	DIRECT	discovery	control
S0618	DIRECT	validation	control
S0581	DIRECT	validation	control
S0582	DIRECT	discovery	control
S0583	DIRECT	validation	control
S0584	DIRECT	validation	control
S0585	DIRECT	discovery	control
S0586	DIRECT	validation	control
S1011	DIRECT	discovery	control
S0587	DIRECT	discovery	control
S0588	DIRECT	discovery	control
S1010	DIRECT	discovery	control
S0590	DIRECT	discovery	control
S0589	DIRECT	validation	control
S0591	DIRECT	discovery	control
S0619	DIRECT	discovery	control
S0621	DIRECT	validation	control
S0622	DIRECT	validation	control
S0623	DIRECT	discovery	control
S0624	DIRECT	discovery	control
S0625	DIRECT	discovery	control
S0626	DIRECT	discovery	control
S0627	DIRECT	discovery	control
S0592	DIRECT	validation	control
S0593	DIRECT	validation	control
S0594	DIRECT	discovery	control
S0595	DIRECT	validation	control
S0596	DIRECT	validation	control
S0597	DIRECT	discovery	control
S0606	DIRECT	discovery	control
S0598	DIRECT	validation	control
S0599	DIRECT	discovery	control
S0615	DIRECT	validation	control
S0620	DIRECT	discovery	control
S0628	DIRECT	validation	control
S0629	DIRECT	validation	control
S0630	DIRECT	discovery	control
S0631	DIRECT	discovery	control
S0632	DIRECT	validation	control
S0633	DIRECT	validation	control
S0634	DIRECT	discovery	control
S0635	DIRECT	discovery	control
S0258	EPOGH	discovery	control
S0259	EPOGH	discovery	control
S0260	EPOGH	discovery	control
S0261	EPOGH	discovery	control
S0262	EPOGH	discovery	control
S0263	EPOGH	validation	control
S0264	EPOGH	validation	control
S0265	EPOGH	validation	control
S0266	EPOGH	discovery	control
S0267	EPOGH	validation	control
S0269	EPOGH	validation	control
S0304	DIRECT	discovery	control
S0305	DIRECT	discovery	control
S0270	EPOGH	validation	control
S0306	DIRECT	validation	control
S0322	DIRECT	discovery	control
S0324	DIRECT	validation	control
S0637	DIRECT	validation	control
S0638	DIRECT	validation	control
S0981	DIRECT	discovery	control
S0640	DIRECT	validation	control
S1013	DIRECT	validation	control
S0639	DIRECT	discovery	control
S0271	EPOGH	validation	control
S0989	DIRECT	discovery	control
S0399	DIRECT	validation	control
S0272	EPOGH	validation	control
S0641	EPOGH	discovery	control
S0273	EPOGH	validation	control
S0268	EPOGH	validation	control
S0642	DIRECT	validation	control
S0643	DIRECT	validation	control
S0274	EPOGH	validation	control
S0644	DIRECT	validation	control
S0538	DIRECT	validation	control
S0539	DIRECT	validation	control
S0540	DIRECT	validation	control
S0545	DIRECT	discovery	control
S0646	DIRECT	validation	control
S0647	DIRECT	validation	control
S0648	DIRECT	validation	control
S0649	DIRECT	validation	control
S1007	DIRECT	discovery	control
S0650	DIRECT	discovery	control
S0651	DIRECT	discovery	control
S0275	EPOGH	discovery	control
S0276	EPOGH	validation	control
S0277	EPOGH	validation	control
S0697	EPOGH	discovery	control
S0278	EPOGH	discovery	control
S0279	EPOGH	discovery	control
S0280	EPOGH	discovery	control
S0281	EPOGH	discovery	control
S0282	EPOGH	discovery	control
S0283	EPOGH	validation	control
S0284	EPOGH	validation	control
S0285	EPOGH	discovery	control
S0286	EPOGH	discovery	control
S0652	DIRECT	discovery	control
S1014	DIRECT	discovery	control
S0653	DIRECT	validation	control
S1015	DIRECT	discovery	control
S0654	DIRECT	validation	control
S0655	DIRECT	discovery	control
S0656	DIRECT	discovery	control
S0657	DIRECT	discovery	control
S0007	EU_Priority	discovery	control
S0287	EPOGH	validation	control
S0008	EU_Priority	validation	control
S0011	EU_Priority	discovery	control
S0013	EU_Priority	discovery	control
S0012	EU_Priority	validation	control
S0014	EU_Priority	discovery	control
S0019	EU_Priority	validation	control
S0002	EU_Priority	discovery	control
S0022	EU_Priority	discovery	control
S0024	EU_Priority	validation	control
S0028	EU_Priority	discovery	control
S0032	EU_Priority	discovery	control
S0033	EU_Priority	validation	control
S0036	EU_Priority	validation	control
S0040	EU_Priority	discovery	control
S0042	EU_Priority	discovery	control
S0043	EU_Priority	discovery	control
S0044	EU_Priority	discovery	control
S0045	EU_Priority	discovery	control
S0046	EU_Priority	validation	control
S0048	EU_Priority	discovery	control
S0050	EU_Priority	validation	control
S0051	EU_Priority	discovery	control
S0053	EU_Priority	discovery	control
S0054	EU_Priority	validation	control
S0056	EU_Priority	discovery	control
S0060	EU_Priority	validation	control
S0063	EU_Priority	validation	control
S0064	EU_Priority	discovery	control
S0065	EU_Priority	discovery	control
S0066	EU_Priority	validation	control
S0075	EU_Priority	validation	control
S0077	EU_Priority	discovery	control
S0078	EU_Priority	validation	control
S0079	EU_Priority	validation	control
S0080	EU_Priority	validation	control
S0085	EU_Priority	discovery	control
S0086	EU_Priority	discovery	control
S0089	EU_Priority	discovery	control
S0092	EU_Priority	discovery	control
S0095	EU_Priority	validation	control
S0098	EU_Priority	validation	control
S0100	EU_Priority	discovery	control
S0102	EU_Priority	discovery	control
S0106	EU_Priority	validation	control
S0115	EU_Priority	discovery	control
S0117	EU_Priority	validation	control
S0121	EU_Priority	validation	control
S0124	EU_Priority	validation	control
S0126	EU_Priority	validation	control
S0023	EU_Priority	validation	control
S0026	EU_Priority	discovery	control
S0038	EU_Priority	validation	control
S0001	EU_Priority	discovery	control
S0039	EU_Priority	discovery	control
S0047	EU_Priority	validation	control
S0052	EU_Priority	validation	control
S0057	EU_Priority	validation	control
S0062	EU_Priority	validation	control
S0069	EU_Priority	discovery	control
S0073	EU_Priority	validation	control
S0006	EU_Priority	discovery	control
S0074	EU_Priority	discovery	control
S0005	EU_Priority	discovery	control
S0090	EU_Priority	discovery	control
S0091	EU_Priority	discovery	control
S0093	EU_Priority	validation	control
S0020	EU_Priority	validation	control
S0677	DIRECT	discovery	control
S0678	DIRECT	validation	control
S1023	DIRECT	discovery	control
S0101	EU_Priority	validation	control
S0104	EU_Priority	validation	control
S0105	EU_Priority	validation	control
S0107	EU_Priority	validation	control
S0108	EU_Priority	discovery	control
S0110	EU_Priority	validation	control
S0111	EU_Priority	discovery	control
S0137	EU_Priority	validation	control
S0145	EU_Priority	discovery	control
S0168	EU_Priority	validation	control
S0170	EU_Priority	discovery	control
S0178	EU_Priority	discovery	control
S0181	EU_Priority	discovery	control
S0190	EU_Priority	validation	control
S0112	EU_Priority	validation	control
S0118	EU_Priority	validation	control
S0122	EU_Priority	validation	control
S0127	EU_Priority	discovery	control
S0133	EU_Priority	discovery	control
S0136	EU_Priority	validation	control
S0135	EU_Priority	discovery	control
S0194	EU_Priority	validation	control
S0200	EU_Priority	validation	control
S0952	CKD_Bio	discovery	control
S0210	EU_Priority	discovery	control
S0212	EU_Priority	discovery	control
S0220	EU_Priority	discovery	control
S0221	EU_Priority	validation	control
S0227	EU_Priority	discovery	control
S0229	EU_Priority	discovery	control
S0231	EU_Priority	discovery	control
S0236	EU_Priority	validation	control
S0239	EU_Priority	discovery	control
S0138	EU_Priority	validation	control
S0146	EU_Priority	validation	control
S0148	EU_Priority	validation	control
S0149	EU_Priority	validation	control
S0165	EU_Priority	discovery	control
S0172	EU_Priority	discovery	control
S0173	EU_Priority	discovery	control
S0174	EU_Priority	discovery	control
S0176	EU_Priority	validation	control
S0177	EU_Priority	validation	control
S0180	EU_Priority	validation	control
S0182	EU_Priority	discovery	control
S0658	EPOGH	validation	control
S0659	DIRECT	discovery	control
S0660	DIRECT	discovery	control
S0661	DIRECT	discovery	control
S0663	DIRECT	discovery	control
S0664	DIRECT	discovery	control
S0671	DIRECT	validation	control
S1025	DIRECT	discovery	control
S0191	EU_Priority	discovery	control
S0192	EU_Priority	discovery	control
S0193	EU_Priority	validation	control
S0199	EU_Priority	discovery	control
S0202	EU_Priority	validation	control
S0205	EU_Priority	discovery	control
S0206	EU_Priority	validation	control
S0207	EU_Priority	discovery	control
S0208	EU_Priority	validation	control
S0209	EU_Priority	discovery	control
S0211	EU_Priority	validation	control
S0213	EU_Priority	discovery	control
S0215	EU_Priority	validation	control
S0217	EU_Priority	validation	control
S0219	EU_Priority	discovery	control
S0225	EU_Priority	validation	control
S0233	EU_Priority	discovery	control
S0234	EU_Priority	validation	control
S0237	EU_Priority	discovery	control
S0243	EU_Priority	validation	control
S0680	DIRECT	validation	control
S0254	EU_Priority	validation	control
S0241	EU_Priority	discovery	control
S0242	EU_Priority	validation	control
S0246	EU_Priority	validation	control
S0247	EU_Priority	validation	control
S0248	EU_Priority	validation	control
S0693	Marlina	validation	control
S0711	Marlina	discovery	control
S0716	Marlina	validation	control
S1034	Marlina	discovery	control
S0781	Marlina	discovery	control
S0784	Marlina	discovery	control
S0787	Marlina	discovery	control
S0790	Marlina	validation	control
S0795	Marlina	discovery	control
S1037	Marlina	validation	control
S0802	Marlina	validation	control
S0804	Marlina	validation	control
S1038	Marlina	validation	control
S0806	Marlina	validation	control
S0825	Marlina	discovery	control
S0851	DIRECT	discovery	control
S0852	DIRECT	validation	control
S0853	DIRECT	discovery	control
S0854	DIRECT	discovery	control
S0855	DIRECT	validation	control
S0856	DIRECT	validation	control
S0934	DIRECT	discovery	control
S0857	Homage_Pro	validation	control
S0862	Homage_Pro	discovery	control
S0864	Homage_Pro	discovery	control
S0868	Homage_Pro	validation	control
S0699	Homage_Pro	discovery	control
S0706	Homage_Pro	discovery	control
S0731	Homage_Pro	validation	control
S0733	Homage_Pro	discovery	control
S0752	Homage_Pro	discovery	control
S0757	Homage_Pro	validation	control
S0760	Homage_Pro	discovery	control
S0766	Homage_Pro	discovery	control
S0773	Homage_Pro	validation	control
S0778	Homage_Pro	validation	control
S0782	Homage_Pro	validation	control
S0783	Homage_Pro	validation	control
S0785	Homage_Pro	discovery	control
S0786	Homage_Pro	discovery	control
S0792	Homage_Pro	validation	control
S0794	Homage_Pro	validation	control
S0796	Homage_Pro	discovery	control
S0799	Homage_Pro	discovery	control
S0801	Homage_Pro	discovery	control
S0805	Homage_Pro	validation	control
S0251	EU_Priority	discovery	control
S0256	EU_Priority	validation	control
S0252	EU_Priority	discovery	control
S0834	Homage_Pro	validation	control
S0836	Homage_Pro	discovery	control
S0837	Homage_Pro	validation	control
S0840	Homage_Pro	discovery	control
S0841	Homage_Pro	validation	control
S0843	Homage_Pro	validation	control
S0846	Homage_Pro	validation	control
S0848	Homage_Pro	discovery	control
S0847	Homage_Pro	validation	control
S1050	PROTON	discovery	control
S0882	PROTON	discovery	control
S0890	PROTON	validation	control
S0891	PROTON	validation	control
S0893	PROTON	discovery	control
S0897	PROTON	discovery	control
S0898	PROTON	validation	control
S0899	PROTON	validation	control
S0901	PROTON	validation	control
S0902	PROTON	validation	control
S0909	PROTON	discovery	control
S0912	PROTON	discovery	control
S0914	PROTON	validation	control
S0917	PROTON	discovery	control
S0936	Rupprecht	discovery	case
S0288	Rupprecht	discovery	case
S0713	Rupprecht	discovery	case
S0289	Rupprecht	discovery	case
S0290	Rupprecht	validation	case
S0291	Rupprecht	validation	case
S0292	Rupprecht	validation	case
S0293	Rupprecht	validation	case
S0015	Rupprecht	discovery	case
S0294	Rupprecht	discovery	case
S0016	Rupprecht	validation	case
S0017	Rupprecht	validation	case
S0021	Rupprecht	discovery	case
S0715	Rupprecht	discovery	case
S0295	Rupprecht	discovery	case
S0296	FSGS_Aachen	discovery	case
S0721	FSGS_Aachen	discovery	case
S0030	FSGS_Aachen	validation	case
S0037	FSGS_Aachen	discovery	case
S0923	Rupprecht	validation	case
S0055	GenexTyp1	validation	case
S0059	GenexTyp1	discovery	case
S0297	GenexTyp1	discovery	case
S0298	GenexTyp1	validation	case
S0068	GenexTyp1	validation	case
S0070	GenexTyp1	discovery	case
S0076	GenexTyp1	validation	case
S0299	Rupprecht	discovery	case
S0300	Rupprecht	validation	case
S0301	Rupprecht	discovery	case
S0302	Rupprecht	validation	case
S0315	FSGS_Aachen	validation	case
S0937	FSGS_Aachen	validation	case
S0129	FSGS_Aachen	validation	case
S0130	FSGS_Aachen	discovery	case
S0131	FSGS_Aachen	discovery	case
S0132	FSGS_Aachen	discovery	case
S0134	FSGS_Aachen	validation	case
S0319	FSGS_Aachen	discovery	case
S0938	FSGS_Aachen	discovery	case
S0142	FSGS_Aachen	validation	case
S0143	FSGS_Aachen	validation	case
S0144	FSGS_Aachen	discovery	case
S0147	FSGS_Aachen	validation	case
S0150	FSGS_Aachen	validation	case
S0151	FSGS_Aachen	discovery	case
S0153	FSGS_Aachen	validation	case
S0154	FSGS_Aachen	discovery	case
S0156	FSGS_Aachen	validation	case
S0157	GenexTyp1	validation	case
S0158	GenexTyp1	validation	case
S0159	GenexTyp1	validation	case
S0160	GenexTyp1	discovery	case
S0331	GenexTyp1	discovery	case
S0965	GenexTyp1	discovery	case
S0162	GenexTyp1	discovery	case
S0164	GenexTyp1	validation	case
S0166	GenexTyp1	discovery	case
S0333	GenexTyp1	validation	case
S0338	GenexTyp1	discovery	case
S0343	GenexTyp1	validation	case
S0729	GenexTyp1	validation	case
S0348	GenexTyp1	discovery	case
S0350	GenexTyp1	discovery	case
S0353	GenexTyp1	validation	case
S0367	Predictions_HIB	discovery	case
S0368	Predictions_HIB	discovery	case
S0371	Predictions_HIB	validation	case
S0372	Predictions_HIB	discovery	case
S0967	Predictions_HIB	discovery	case
S0966	Predictions_HIB	validation	case
S0374	Predictions_HIB	validation	case
S0736	Predictions_HIB	validation	case
S0968	Predictions_HIB	validation	case
S0970	Predictions_HIB	discovery	case
S0384	Predictions_HIB	validation	case
S0969	Predictions_HIB	validation	case
S0386	Predictions_HIB	discovery	case
S0388	Predictions_HIB	discovery	case
S0971	Predictions_HIB	discovery	case
S0389	Predictions_HIB	discovery	case
S0390	Predictions_HIB	validation	case
S0393	Predictions_HIB	discovery	case
S0394	Predictions_HIB	discovery	case
S0395	Predictions_HIB	validation	case
S0972	Predictions_HIB	validation	case
S0397	Predictions_HIB	validation	case
S0973	Predictions_Graz	validation	case
S0404	Predictions_Graz	discovery	case
S0405	Predictions_Graz	discovery	case
S0410	Predictions_Graz	validation	case
S0409	Predictions_Graz	validation	case
S0740	Predictions_Graz	discovery	case
S0417	Predictions_Graz	validation	case
S0975	Predictions_Graz	discovery	case
S0416	Predictions_Graz	validation	case
S0419	Predictions_Graz	discovery	case
S0743	Predictions_Graz	discovery	case
S0421	Predictions_Graz	discovery	case
S0745	Predictions_Graz	discovery	case
S0424	Predictions_Graz	validation	case
S0425	Predictions_Graz	validation	case
S0974	Predictions_Graz	discovery	case
S0428	Predictions_Graz	discovery	case
S0429	Predictions_Graz	validation	case
S0430	Predictions_Graz	validation	case
S0471	Benfotiamin	validation	case
S0472	Benfotiamin	discovery	case
S0474	Benfotiamin	validation	case
S0476	Benfotiamin	validation	case
S0478	Benfotiamin	discovery	case
S0479	Benfotiamin	validation	case
S0482	Benfotiamin	validation	case
S0481	Benfotiamin	validation	case
S0484	Benfotiamin	discovery	case
S0486	Benfotiamin	discovery	case
S0487	Benfotiamin	discovery	case
S0489	Benfotiamin	validation	case
S0492	Benfotiamin	validation	case
S0490	Benfotiamin	validation	case
S0758	Benfotiamin	discovery	case
S0495	Benfotiamin	validation	case
S0496	Benfotiamin	discovery	case
S0497	Benfotiamin	validation	case
S0753	Benfotiamin	discovery	case
S0502	Benfotiamin	discovery	case
S0503	Benfotiamin	discovery	case
S0505	Benfotiamin	discovery	case
S0506	Benfotiamin	discovery	case
S0507	Benfotiamin	discovery	case
S0508	Benfotiamin	validation	case
S0509	Benfotiamin	validation	case
S0755	Benfotiamin	discovery	case
S0510	Benfotiamin	validation	case
S0976	Benfotiamin	discovery	case
S0513	Benfotiamin	discovery	case
S0511	Benfotiamin	validation	case
S0515	Benfotiamin	validation	case
S0977	Benfotiamin	discovery	case
S0980	Benfotiamin	validation	case
S0512	Benfotiamin	discovery	case
S0516	Benfotiamin	validation	case
S0517	Benfotiamin	discovery	case
S0518	Benfotiamin	discovery	case
S0520	Benfotiamin	validation	case
S0522	Benfotiamin	discovery	case
S0521	Benfotiamin	discovery	case
S0524	Benfotiamin	discovery	case
S0978	Benfotiamin	validation	case
S0523	Benfotiamin	validation	case
S0526	Benfotiamin	discovery	case
S0525	Benfotiamin	discovery	case
S0527	Benfotiamin	validation	case
S0528	Benfotiamin	validation	case
S0529	Benfotiamin	validation	case
S0979	Benfotiamin	discovery	case
S0531	Benfotiamin	validation	case
S0532	Benfotiamin	discovery	case
S0534	Benfotiamin	validation	case
S0535	Benfotiamin	validation	case
S0311	DIRECT	validation	case
S0335	DIRECT	discovery	case
S0356	DIRECT	validation	case
S0460	DIRECT	validation	case
S0568	DIRECT	discovery	case
S0617	DIRECT	discovery	case
S1012	DIRECT	validation	case
S0003	EU_Priority	discovery	case
S0004	EU_Priority	validation	case
S0009	EU_Priority	discovery	case
S0010	EU_Priority	discovery	case
S0662	CKD_Bio	discovery	case
S0025	EU_Priority	validation	case
S0027	EU_Priority	discovery	case
S0034	EU_Priority	validation	case
S0041	EU_Priority	validation	case
S0058	EU_Priority	discovery	case
S0061	EU_Priority	validation	case
S0072	EU_Priority	discovery	case
S0082	EU_Priority	validation	case
S0087	EU_Priority	validation	case
S0097	EU_Priority	validation	case
S0939	CKD_Bio	discovery	case
S0940	CKD_Bio	validation	case
S0942	CKD_Bio	validation	case
S0941	CKD_Bio	discovery	case
S1016	CKD_Bio	discovery	case
S0943	CKD_Bio	validation	case
S0944	CKD_Bio	discovery	case
S1017	CKD_Bio	discovery	case
S0945	CKD_Bio	discovery	case
S0946	CKD_Bio	validation	case
S1018	CKD_Bio	discovery	case
S1019	CKD_Bio	validation	case
S0947	CKD_Bio	validation	case
S1021	CKD_Bio	validation	case
S0948	CKD_Bio	discovery	case
S1020	CKD_Bio	validation	case
S0949	CKD_Bio	discovery	case
S0950	CKD_Bio	validation	case
S0674	CKD_Bio	validation	case
S0675	CKD_Bio	validation	case
S0951	CKD_Bio	validation	case
S0109	EU_Priority	validation	case
S0119	EU_Priority	discovery	case
S0120	EU_Priority	validation	case
S0125	EU_Priority	validation	case
S0128	EU_Priority	validation	case
S0029	EU_Priority	validation	case
S0031	EU_Priority	discovery	case
S0035	EU_Priority	validation	case
S0049	EU_Priority	discovery	case
S0067	EU_Priority	discovery	case
S0071	EU_Priority	discovery	case
S0081	EU_Priority	validation	case
S0083	EU_Priority	validation	case
S0084	EU_Priority	discovery	case
S0088	EU_Priority	discovery	case
S0094	EU_Priority	discovery	case
S0018	EU_Priority	validation	case
S0096	EU_Priority	validation	case
S0676	Rupprecht	validation	case
S0099	EU_Priority	discovery	case
S0103	EU_Priority	validation	case
S0152	EU_Priority	validation	case
S0167	EU_Priority	discovery	case
S0175	EU_Priority	validation	case
S0184	EU_Priority	validation	case
S0186	EU_Priority	discovery	case
S0113	EU_Priority	validation	case
S0114	EU_Priority	validation	case
S0116	EU_Priority	discovery	case
S0123	EU_Priority	discovery	case
S0195	EU_Priority	discovery	case
S0196	EU_Priority	discovery	case
S0198	EU_Priority	validation	case
S0203	EU_Priority	discovery	case
S0204	EU_Priority	discovery	case
S0953	CKD_Bio	discovery	case
S0954	CKD_Bio	discovery	case
S0955	CKD_Bio	validation	case
S0957	CKD_Bio	validation	case
S0956	CKD_Bio	validation	case
S1022	CKD_Bio	validation	case
S0958	CKD_Bio	discovery	case
S1024	CKD_Bio	discovery	case
S0679	CKD_Bio	validation	case
S0222	EU_Priority	discovery	case
S0224	EU_Priority	validation	case
S0235	EU_Priority	discovery	case
S0240	EU_Priority	discovery	case
S0139	EU_Priority	discovery	case
S0140	EU_Priority	validation	case
S0141	EU_Priority	discovery	case
S0155	EU_Priority	validation	case
S0161	EU_Priority	validation	case
S0163	EU_Priority	discovery	case
S0169	EU_Priority	discovery	case
S0171	EU_Priority	discovery	case
S0183	EU_Priority	validation	case
S0185	EU_Priority	discovery	case
S0187	EU_Priority	validation	case
S0188	EU_Priority	validation	case
S0665	Benfotiamin	discovery	case
S0667	Benfotiamin	discovery	case
S0666	Benfotiamin	validation	case
S0668	Benfotiamin	validation	case
S0670	Benfotiamin	discovery	case
S0669	Benfotiamin	discovery	case
S0189	EU_Priority	discovery	case
S0197	EU_Priority	validation	case
S0201	EU_Priority	validation	case
S0672	Benfotiamin	validation	case
S0673	Benfotiamin	validation	case
S1026	Benfotiamin	validation	case
S0214	EU_Priority	validation	case
S0216	EU_Priority	discovery	case
S0218	EU_Priority	discovery	case
S0223	EU_Priority	validation	case
S0226	EU_Priority	discovery	case
S0228	EU_Priority	discovery	case
S0230	EU_Priority	discovery	case
S0232	EU_Priority	validation	case
S0238	EU_Priority	discovery	case
S0244	EU_Priority	discovery	case
S0959	CKD_Bio	discovery	case
S0681	CKD_Bio	validation	case
S0682	CKD_Bio	discovery	case
S0253	EU_Priority	validation	case
S0255	EU_Priority	discovery	case
S0683	CKD_Bio	validation	case
S0684	CKD_Bio	discovery	case
S0245	EU_Priority	validation	case
S0685	Marlina	discovery	case
S0686	Marlina	discovery	case
S0687	Marlina	validation	case
S0688	Marlina	validation	case
S0689	Marlina	validation	case
S0690	Marlina	validation	case
S0691	Marlina	discovery	case
S0692	Marlina	discovery	case
S1027	Marlina	validation	case
S0694	Marlina	validation	case
S0696	Marlina	discovery	case
S0695	Marlina	validation	case
S0698	Marlina	validation	case
S0701	Marlina	validation	case
S0700	Marlina	validation	case
S0702	Marlina	discovery	case
S0704	Marlina	validation	case
S0707	Marlina	discovery	case
S0703	Marlina	validation	case
S0708	Marlina	discovery	case
S0709	Marlina	validation	case
S0710	Marlina	validation	case
S1028	Marlina	discovery	case
S0712	Marlina	discovery	case
S0714	Marlina	discovery	case
S0717	Marlina	validation	case
S0719	Marlina	discovery	case
S0720	Marlina	validation	case
S0723	Marlina	validation	case
S0724	Marlina	discovery	case
S0725	Marlina	validation	case
S0726	Marlina	validation	case
S0727	Marlina	validation	case
S0728	Marlina	discovery	case
S0730	Marlina	validation	case
S0732	Marlina	validation	case
S1029	Marlina	validation	case
S0734	Marlina	discovery	case
S0735	Marlina	validation	case
S0737	Marlina	discovery	case
S0738	Marlina	discovery	case
S0741	Marlina	discovery	case
S0739	Marlina	discovery	case
S0742	Marlina	discovery	case
S0744	Marlina	discovery	case
S0747	Marlina	validation	case
S0746	Marlina	discovery	case
S0748	Marlina	validation	case
S0751	Marlina	discovery	case
S0750	Marlina	validation	case
S1030	Marlina	discovery	case
S0754	Marlina	validation	case
S0756	Marlina	validation	case
S0761	Marlina	validation	case
S0763	Marlina	discovery	case
S0759	Marlina	discovery	case
S1031	Marlina	discovery	case
S1032	Marlina	discovery	case
S1033	Marlina	validation	case
S0765	Marlina	discovery	case
S0767	Marlina	discovery	case
S0768	Marlina	discovery	case
S0769	Marlina	discovery	case
S0770	Marlina	discovery	case
S0771	Marlina	validation	case
S0772	Marlina	validation	case
S0774	Marlina	validation	case
S0775	Marlina	validation	case
S1035	Marlina	discovery	case
S0776	Marlina	validation	case
S0777	Marlina	validation	case
S0779	Marlina	discovery	case
S0780	Marlina	validation	case
S0788	Marlina	validation	case
S0789	Marlina	discovery	case
S0793	Marlina	discovery	case
S0791	Marlina	discovery	case
S0797	Marlina	validation	case
S1036	Marlina	discovery	case
S0798	Marlina	discovery	case
S0800	Marlina	discovery	case
S0803	Marlina	discovery	case
S0807	Marlina	discovery	case
S0808	Marlina	discovery	case
S0810	Marlina	validation	case
S0809	Marlina	discovery	case
S0812	Marlina	discovery	case
S0813	Marlina	discovery	case
S0815	Marlina	validation	case
S0816	Marlina	validation	case
S0817	Marlina	discovery	case
S0818	Marlina	discovery	case
S0819	Marlina	validation	case
S0821	Marlina	validation	case
S0820	Marlina	validation	case
S0933	Marlina	discovery	case
S0823	Marlina	validation	case
S0824	Marlina	validation	case
S0826	Marlina	validation	case
S0828	Marlina	discovery	case
S0827	Marlina	validation	case
S1040	Marlina	validation	case
S1039	Marlina	discovery	case
S1041	CKD_Bio	discovery	case
S0960	CKD_Bio	discovery	case
S0830	CKD_Bio	validation	case
S0961	CKD_Bio	discovery	case
S1042	CKD_Bio	discovery	case
S0962	CKD_Bio	validation	case
S1043	CKD_Bio	validation	case
S0963	CKD_Bio	discovery	case
S0964	CKD_Bio	discovery	case
S1044	CKD_Bio	validation	case
S0858	Homage_Pro	discovery	case
S0859	Homage_Pro	discovery	case
S1045	Homage_Pro	discovery	case
S0860	Homage_Pro	discovery	case
S0861	Homage_Pro	validation	case
S0863	Homage_Pro	discovery	case
S0865	Homage_Pro	discovery	case
S0870	Homage_Pro	discovery	case
S0872	Homage_Pro	validation	case
S0874	Homage_Pro	validation	case
S0877	Homage_Pro	validation	case
S0883	Homage_Pro	validation	case
S0884	Homage_Pro	validation	case
S0885	Homage_Pro	discovery	case
S0888	Homage_Pro	validation	case
S0892	Homage_Pro	validation	case
S0894	Homage_Pro	discovery	case
S0705	Homage_Pro	discovery	case
S0718	Homage_Pro	validation	case
S0722	Homage_Pro	discovery	case
S1047	Homage_Pro	discovery	case
S0749	Homage_Pro	validation	case
S0762	Homage_Pro	discovery	case
S0764	Homage_Pro	discovery	case
S0811	Homage_Pro	validation	case
S0814	Homage_Pro	discovery	case
S0822	Homage_Pro	validation	case
S0829	Homage_Pro	validation	case
S1046	Homage_Pro	discovery	case
S0249	EU_Priority	discovery	case
S0250	EU_Priority	validation	case
S0257	EU_Priority	validation	case
S0831	Homage_Pro	discovery	case
S0832	Homage_Pro	discovery	case
S0833	Homage_Pro	discovery	case
S0835	Homage_Pro	validation	case
S1048	Homage_Pro	discovery	case
S0838	Homage_Pro	discovery	case
S0839	Homage_Pro	validation	case
S0842	Homage_Pro	validation	case
S0844	Homage_Pro	validation	case
S0845	Homage_Pro	validation	case
S0179	FSGS_Aachen	discovery	case
S0849	Homage_Pro	validation	case
S0850	Homage_Pro	validation	case
S0866	PROTON	discovery	case
S0867	PROTON	discovery	case
S0869	PROTON	discovery	case
S0871	PROTON	validation	case
S1049	PROTON	validation	case
S0873	PROTON	validation	case
S0875	PROTON	discovery	case
S0876	PROTON	discovery	case
S0878	PROTON	discovery	case
S0879	PROTON	validation	case
S0880	PROTON	validation	case
S0881	PROTON	validation	case
S0886	PROTON	discovery	case
S0887	PROTON	validation	case
S0889	PROTON	discovery	case
S0895	PROTON	discovery	case
S0896	PROTON	validation	case
S0900	PROTON	discovery	case
S0903	PROTON	validation	case
S0905	PROTON	discovery	case
S0904	PROTON	discovery	case
S0906	PROTON	validation	case
S0907	PROTON	validation	case
S0908	PROTON	discovery	case
S0910	PROTON	discovery	case
S0911	PROTON	validation	case
S0913	PROTON	validation	case
S0915	PROTON	validation	case
S0916	PROTON	validation	case
S0918	PROTON	discovery	case
S0919	PROTON	validation	case
S0920	PROTON	discovery	case
S0921	PROTON	validation	case
S0922	PROTON	discovery	case
